# Molecular Surveillance of malaria in Nigeria reveals expansion of chloroquine-sensitive infections

**DOI:** 10.1101/2025.07.31.25332537

**Authors:** Olusola Ajibaye, Mary Oboh-Imafidon, Olumide Ajibola, Fiyinfoluwa Olusola, Chinedu Ogbonnia Egwu, Brandon Amambua-Ngwa, Fadel Mouhamadou Diop, Nuredin Mohammed, Umberto D’Alessandro, Catherine Falade, Martin Meremikwu, Adeola Y. Olukosi, Eniyou Cheryll Oriero, Alfred Amambua-Ngwa

## Abstract

**Background:** The success of malaria elimination in sub-Saharan Africa rests largely on the sustained efficacies of the control and prevention chemo-interventions used in malaria treatment and chemoprophylaxis in the highest-burden countries. Data on the impact of these interventions can guide policy for sustained malaria control towards elimination. We report the complexity of infection and genetic diversity of *Plasmodium falciparum* in Nigeria and their antimalarial resistance profiles.

**Methods:** We used targeted amplicon sequencing techniques to analyse 895 *Plasmodium falciparum* clinical isolates collected from the six geopolitical zones of Nigeria, mostly between 2017 and 2021. Genotypes determined from 101 single nucleotide polymorphisms (SNPs) and 36 non-synonymous amino acid mutations associated with antimalarial drug resistance were used to determine the Complexity of infection (COI), drug resistance haplotypes and genetic diversity of the parasites.

**Results:** Overall, there was a high complexity of infection, with 30.1 – 31.3% of the infections having more than a single genetically distinct parasite clone. 55.1% of the parasite isolates carried wildtype alleles of the chloroquine transporter gene, *Pfcrt* codons 74 – 76. The chloroquine-resistant haplotype CVIET was in 26.5% as mono-infections and 14.4% as mixed infections, with an overall presence of 40.9%. High frequencies of sulfadoxine-pyrimethamine (SP) resistance at *Pfdhfr* loci (50%) were observed and the *Pfdhps* A437G mutation was detected in 87.3% of infections. Wild-type haplotypes for *Pfkelch13* were detected, although 12 non-synonymous mutations, were observed.

**Conclusion:** Sustained molecular surveillance for malaria in high-burden countries can support the implementation of current and new malaria strategies for malaria control and elimination.
