## Supplementary Table 1 for "Molecular Surveillance of malaria in Nigeria reveals expansion of chloroquine-sensitive infections"

### Sheet: Sheet1
S/N	Reference	Year	Sampling Site	State	Region	Antimalarial marker Reported
1	Igbasi UT, Oyibo WA, Chen JH, Quan H, Omilabu SA, Chen SB, Shen HM, Zhou XN. Haplotypes of Chloroquine Resistance Marker Genes Among Uncomplicated Malaria Cases in Lagos, Nigeria. Biochem Genet. 2025 Jan 22. doi: 10.1007/s10528-025-11022-5. Epub ahead of print. PMID: 39841324.	2025	Lagos	Lagos State	South West	N86Y, D1246Y, Y23S, E130K & S149P
2	Amusan A, Akinola O, Akano K, Hernández-Castañeda M, Dick JK, Sowunmi A, Hart G, Gbotosho G. Polymorphisms in Pfkelch13 domains before and after the introduction of artemisinin-based combination therapy in Southwest Nigeria. PLoS One. 2025 Mar 31;20(3):e0316479. doi: 10.1371/journal.pone.0316479. PMID: 40163420; PMCID: PMC11957316.	2025	College of Medicine, University of Ibadan	Oyo State	South West	PfKelch13 K189T, K189N, R255K, N217H
3	Patrick OJ, Amodu OK, Sokan-Adeaga AA, Sokan-Adeaga MA, Kotera Y. Prevalence and distribution of Plasmodium falciparum multidrug resistant 1 D1246Y allele among children in Ibadan Southwest, Nigeria. Sci Rep. 2025 Mar 21;15(1):9715. doi: 10.1038/s41598-025-94668-w. PMID: 40113916; PMCID: PMC11926228.	2025	Ibadan	Oyo State	South West	Pfmdr1 D1246Y
4	Funwei RI, Olaleye A, Uyaiabasi GN, Hammed W, Obadimeji MM, Elikwu CJ, Adepoju A, Okangba C, Akinyede A, Ojurongbe O, Falade C, Walker O. Genetic profiling of Plasmodium falciparum antigenic biomarkers among asymptomatic pregnant women on intermittent preventive treatment with sulfadoxine-pyrimethamine from southwest Nigeria. Placenta. 2025 Jan;159:161-169. doi: 10.1016/j.placenta.2024.12.016. Ep…	2025			South West	Pfmdr1 N86Y
5	Oyebola KM, Ligali FC, Owoloye AJ, Aina OO, Alo YM, Erinwusi B, Olufemi MJ, Salako BL. Assessing the therapeutic efficacy of artemether-lumefantrine for uncomplicated malaria in Lagos, Nigeria: a comprehensive study on treatment response and resistance markers. Malar J. 2024 Aug 29;23(1):261. doi: 10.1186/s12936-024-05088-6. PMID: 39210367; PMCID: PMC11360866.	2024	Ijede General Hospital and Agura Health Centre	Lagos State	South West	mdr1 D1246Y (only 1.6%) mdr1 N86Y
6	Ibekpobaoku AN, Oboh MA, Faal F, Adeniji E, Ajibaye O, Idowu ET, Amambua-Ngwa A. Sub-microscopic Plasmodium falciparum infections and multiple drug resistant single nucleotide polymorphic alleles in pregnant women from southwestern Nigeria. BMC Res Notes. 2024 May 9;17(1):129. doi: 10.1186/s13104-024-06763-2. PMID: 38725016; PMCID: PMC11083805.	2024	Epe and Ogudu Primary Health Centres	Lagos State	South West	Pfcrt, Pfdhfr, Pfdhps, Pfmdr1
7	Adegbola AJ, Ndwiga L, Wamae K, Osoti V, Bolaji OO, Bejon P, Ochola-Oyier LI. ONT sequencing identifies a high prevalence of crt sensitive, triple mutant dhfr and single mutant dhps parasites within an ANC population in Nigeria. Front Genet. 2024 Oct 15;15:1470156. doi: 10.3389/fgene.2024.1470156. PMID: 39483850; PMCID: PMC11525066.	2024	State Specialist Hospital, Ilesa	Osun State	South West	Pfdhfr N51I, C59R & S108N Pfdhfr 164 Pfdhps 431V, 436S, 437G and 581G Pfdhps K540E
8	Amusan A, Akinola O, Akano K, Hernández-Castañeda M, Dick JK, Sowunmi A, Hart G, Gbotosho G. Frequency of chloroquine-resistant haplotype of Plasmodium falciparum (CVIET) in Ibadan, Southwest Nigeria 17 years post-chloroquine withdrawal. Acta Trop. 2024 Dec;260:107435. doi: 10.1016/j.actatropica.2024.107435. Epub 2024 Oct 15. PMID: 39413897.	2024	Ibadan	Oyo State	South West	Pfcrt 72-76, A220S, Q271E
9	Ajibaye O, Olukosi YA, Oriero EC, Oboh MA, Iwalokun B, Nwankwo IC, Nnam CF, Adaramoye OV, Chukwemeka S, Okanazu J, Gabriel E, Balogun EO, Amambua-Ngwa A. Detection of novel Plasmodium falciparum coronin gene mutations in a recrudescent ACT-treated patient in South-Western Nigeria. Front Cell Infect Microbiol. 2024 Apr 23;14:1366563. doi: 10.3389/fcimb.2024.1366563. PMID: 38716192; PMCID: PMC11074…	2024	Ijede General hospital, Ijede, Ikorodu	Lagos State	South West	Pfcoronin P76S, I68G and L173F, DHFR_51, DHFR_59, DHFR_108, DHFR_164, MDR1_86, MDR1_184, DHPS_581 and DHPS_613
10	Adegbola AJ, Ijarotimi OA, Ubom AE, Adesoji BA, Babalola OE, Hocke EF, Hansson H, Mousa A, Bolaji OO, Alifrangis M, Roper C. A snapshot of the prevalence of dihydropteroate synthase-431V mutation and other sulfadoxine-pyrimethamine resistance markers in Plasmodium falciparum isolates in Nigeria. Malar J. 2023 Mar 1;22(1):71. doi: 10.1186/s12936-023-04487-5. PMID: 36859238; PMCID: PMC9976540.	2023	Obafemi Awolowo University Teaching Hospitals Complex	Ile-Ife, Osun State	South West	Pfdhfr (50, 51, 59, 108 and 164) and Pfdhps (431, 436, 437, 540, 581 and 613),
11	Olukosi AY, Ajibaye O, Omoniwa O, Oresanya O, Oluwagbemiga AO, Ujuju C, Ekholuenetale M, Maxwell K, Sutherland CJ, Tibenderana JK, Beshir KB. Baseline prevalence of molecular marker of sulfadoxine/pyrimethamine resistance in Ebonyi and Osun states, Nigeria: amplicon deep sequencing of dhps-540. J Antimicrob Chemother. 2023 Mar 2;78(3):788-791. doi: 10.1093/jac/dkad011. PMID: 36680454; PMCID: PMC9…	2023	Abakaliki, Afikpo North, Ezza North, Ezza South, Izzi, Ohaozara Ife North, Ila, Iwo, Oriade, Orolu	Ebonyi and Osun State	South East and South West	K540E
12	Enato IG, Sadoh AE, Ibadin OM, Odunvbun ME, Osaigbovo II. Distinct pattern and prevalence of Plasmodium falciparum dihydropteroate synthase gene mutations in children with sickle cell anaemia and haemoglobin AA in Benin City, Nigeria: the impact of HbAA. Pan Afr Med J. 2022 Oct 13;43:80. doi: 10.11604/pamj.2022.43.80.34334. PMID: 36590995; PMCID: PMC9789784.	2022	University of Benin Teaching Hospital, Benin City	Edo State	South South	Pfdhps I431V, S436A, A437G, A581G, A613S K540E
13	Oboh MA, Faal F, Adeniji OE, Correa S, Amawu AU, Ogban E, Heinz E, Hughes G, Meremikwu MM, Amambua-Ngwa A. Multiple Plasmodium falciparum drug resistance polymorphisms identified in a pregnant woman with severe malaria and a concomitant spontaneous abortion in Cross River, Nigeria, West Africa. Malar J. 2022 Jun 3;21(1):160. doi: 10.1186/s12936-022-04176-9. PMID: 35659662; PMCID: PMC9164396.	2022	Akpet Central Cottage General Hospital in Biase local government area	Cross River	South South	Pfmdr N86Y, Y184F; Pfdhfr S108N; Pfdhps A613S
14	Ajogbasile FV, Oluniyi PE, Kayode AT, Akano KO, Adegboyega BB, Philip C, Ogbulafor N, Okafor HU, Oguche S, Wammanda RD, Mokuolu OA, Folarin OA, Happi CT. Molecular profiling of the artemisinin resistance Kelch 13 gene in Plasmodium falciparum from Nigeria. PLoS One. 2022 Feb 28;17(2):e0264548. doi: 10.1371/journal.pone.0264548. PMID: 35226694; PMCID: PMC8884509.	2022	Kura, Barkin Ladi and Agbani	Kano, Plateau and Enugu States respectively	North West, North Central and South East	PfKelch13 K438N, G449S, F451L, C469C, V487E, A557S, A578S, Q613H, A621A, Q661H, N664I, V692G, N694K,
15	Afolabi OJ, Oluwafemi OR, Oniya MO. Pfmdr 1 and kelch 13 genes distribution among children that are 5 years and below in Akure, Nigeria. J Parasit Dis. 2023 Mar;47(1):59-67. doi: 10.1007/s12639-022-01538-7. Epub 2022 Oct 17. PMID: 36910307; PMCID: PMC9998786.	2022	Mother and Child Hospital, Akure	Ondo State	South West	PfKelch13 A557S
16	Chijioke-Nwauche I, Oguike MC, Nwauche CA, Beshir KB, Sutherland CJ. Antimalarial drug resistance markers in human immunodeficiency virus (HIV)-positive and HIV-negative adults with asymptomatic malaria infections in Port Harcourt, Nigeria. Trans R Soc Trop Med Hyg. 2021 May 8;115(5):531-537. doi: 10.1093/trstmh/trab061. PMID: 33823558.	2021		Port Harcourt	South South	Pfcrt76T, Pfmdr1(F73S, S97L and G165R, 86N), Pfdhps (A437G, I431V),
17	Enato IG, Sadoh AE, Ibadin OM, Odunvbun ME. Prevalence of Molecular Markers of Plasmodium Falciparum Resistance to Proguanil and Pyrimethamine in Children with Haemoglobin Phenotypes SS and AA in Benin City, Nigeria. West Afr J Med. 2021 Dec 30;38(12):1183-1189. PMID: 35037448.	2021	University of Benin Teaching Hospital, Benin City	Edo State	South South	Pfdhfr S108N,N51I,C59N Pfdhfr S108T, A16V and 1164L
18	Agomo CO, Mishra N, Olukosi YA, Gupta R, Kamlesh K, Aina OO, Awolola ST. Mutations in Pfcrt and Pfmdr1 genes of Plasmodium falciparum isolates from two sites in Northcentral and Southwest Nigeria. Infect Genet Evol. 2021 Nov;95:105042. doi: 10.1016/j.meegid.2021.105042. Epub 2021 Aug 19. PMID: 34419672.	2021	New Bussa (Northcentral Nigeria) and Ijede (Southwest Nigeria)	Niger State and Lagos State respectively	North Central and South West	Pfcrt 76 T; Pfmdr1 86Y and 184F
19	Adam R, Mukhtar MM, Abubakar UF, Damudi HA, Muhammad A, Ibrahim SS. Polymorphism Analysis of pfmdr1 and pfcrt from Plasmodium falciparum Isolates in Northwestern Nigeria Revealed the Major Markers Associated with Antimalarial Resistance. Diseases. 2021 Jan 4;9(1):6. doi: 10.3390/diseases9010006. PMID: 33406727; PMCID: PMC7838797.	2021	Murtala Muhammad Specialist Hospital, located in Kano City	Kano State	North West	Pfcrt 72-76; Pfmdr1 86Y and 184F
20	Ikegbunam M, Ojo JA, Kokou K, Morikwe U, Nworu C, Uba C, Esimone C, Velavan TP, Ojurongbe O. Absence of Plasmodium falciparum artemisinin resistance gene mutations eleven years after the adoption of artemisinin-based combination therapy in Nigeria. Malar J. 2021 Nov 10;20(1):434. doi: 10.1186/s12936-021-03968-9. PMID: 34758836; PMCID: PMC8579633.	2021	Osogbo & Nnewi	Osun State & Anambra State respectively	South West and South East	PfKelch13 V520K, V581I, V510V, R515R, Q613Q, E688E, D547G, and N458N
21	Fagbemi KA, Adebusuyi SA, Nderu D, Adedokun SA, Pallerla SR, Amoo AOJ, Thomas BN, Velavan TP, Ojurongbe O. Analysis of sulphadoxine-pyrimethamine resistance-associated mutations in Plasmodium falciparum isolates obtained from asymptomatic pregnant women in Ogun State, Southwest Nigeria. Infect Genet Evol. 2020 Nov;85:104503. doi: 10.1016/j.meegid.2020.104503. Epub 2020 Aug 15. PMID: 32805431.	2020	State hospital IjebuOde, State hospital Abeokuta, General hospital Ijebu-Igbo and General hospital Ifo	Ogun State	South West	Pfdhfr N51I, S108N, and C59R. Pfdhfr C50R & I164L, Pfdhps A437G, A581G & S436A, Pfdhps K540E
22	Kayode AT, Akano K, Ajogbasile FV, Uwanibe JN, Oluniyi PE, Bankole BE, Eromon PJ, Sowunmi A, Folarin OA, Volkman SK, McInnis B, Sabeti P, Wirth DF, Happi CT. Polymorphisms in Plasmodium falciparum chloroquine resistance transporter (Pfcrt) and multidrug-resistant gene 1 (Pfmdr-1) in Nigerian children 10 years post-adoption of artemisinin-based combination treatments. Int J Parasitol. 2021 Mar;51(…	2020		Adamawa, Sokoto, Kwara, Bayelsa and Imo States	North East, North West, North Central, South South, South East	Pfcrt 72-76, mdr1 N86Y, Y184F
23	Abubakar UF, Adam R, Mukhtar MM, Muhammad A, Yahuza AA, Ibrahim SS. Identification of Mutations in Antimalarial Resistance Gene Kelch13 from plasmodium falciparum Isolates in Kano, Nigeria. Trop Med Infect Dis. 2020 May 27;5(2):85. doi: 10.3390/tropicalmed5020085. PMID: 32471273; PMCID: PMC7345473.	2020	Murtala Muhammad Specialist Hospital and Nassarawa Hospital	Kano State	North West	PfKelch13 Glu433Gly, Glu688Lys, Phe434Ile, Phe434Ser, Ile684Asn, Ile684Thr
24	Tola M, Ajibola O, Idowu ET, Omidiji O, Awolola ST, Amambua-Ngwa A. Molecular detection of drug resistant polymorphisms in Plasmodium falciparum isolates from Southwest, Nigeria. BMC Res Notes. 2020 Oct 27;13(1):497. doi: 10.1186/s13104-020-05334-5. PMID: 33109270; PMCID: PMC7588951.	2020	Badagry	Lagos State	South West	PfKelch13 Y493H, R539T, I543T, C580Y; PfATPase6 S679S, M699V, S769M; Pfcrt 72–76
25	Quan H, Igbasi U, Oyibo W, Omilabu S, Chen SB, Shen HM, Okolie C, Chen JH, Zhou XN. High multiple mutations of Plasmodium falciparum-resistant genotypes to sulphadoxine-pyrimethamine in Lagos, Nigeria. Infect Dis Poverty. 2020 Jul 11;9(1):91. doi: 10.1186/s40249-020-00712-4. PMID: 32653033; PMCID: PMC7353807.	2020	Ikorodu, Ajeromi-Ifelodun, Shomolu	Lagos State	South West	Pfdhfr 51,59, 83, 108, 122 Pfdhps 431, 436, 437, 540, 581, 613
26	Adamu A, Jada MS, Haruna HMS, Yakubu BO, Ibrahim MA, Balogun EO, Sakura T, Inaoka DK, Kita K, Hirayama K, Culleton R, Shuaibu MN. Plasmodium falciparum multidrug resistance gene-1 polymorphisms in Northern Nigeria: implications for the continued use of artemether-lumefantrine in the region. Malar J. 2020 Nov 30;19(1):439. doi: 10.1186/s12936-020-03506-z. PMID: 33256739; PMCID: PMC7708160.	2020		Kano, Kaduna, Yobe and Adamawa	North West and North East	pfmdr1 86Y & 184F; pfmdr1 1246Y
27	Olasehinde GI, Diji-Geske RI, Fadina I, Arogundade D, Darby P, Adeleke A, Dokunmu TM, Adebayo AH, Oyelade J. Epidemiology of Plasmodium falciparum infection and drug resistance markers in Ota Area, Southwestern Nigeria. Infect Drug Resist. 2019 Jul 5;12:1941-1949. doi: 10.2147/IDR.S190386. PMID: 31308714; PMCID: PMC6616117.	2019	Ado-Odo/Ota	Ogun State	South West	Pfcrt K76T, Pfmdr1 N86Y, PfK13 C580Y & A578S
28	Idowu AO, Oyibo WA, Bhattacharyya S, Khubbar M, Mendie UE, Bumah VV, Black C, Igietseme J, Azenabor AA. Rare mutations in Pfmdr1 gene of Plasmodium falciparum detected in clinical isolates from patients treated with anti-malarial drug in Nigeria. Malar J. 2019 Sep 18;18(1):319. doi: 10.1186/s12936-019-2947-z. PMID: 31533729; PMCID: PMC6751857.	2019	Ikorodu and Amukoko	Lagos State	South West	Pfcrt M74I, N75E, K76T, A220S, Q271E, I356T, R371I; Pfmdr1 N86Y, Y184F, N504K, N649D, F938Y, S967N; Pfk13 Q613H, K189T, H136N
29	Igbasi U, Oyibo W, Omilabu S, Quan H, Chen SB, Shen HM, Chen JH, Zhou XN. Kelch 13 propeller gene polymorphism among Plasmodium falciparum isolates in Lagos, Nigeria: Molecular Epidemiologic Study. Trop Med Int Health. 2019 Aug;24(8):1011-1017. doi: 10.1111/tmi.13273. Epub 2019 Jun 17. PMID: 31132213.	2019		Lagos State	South West	PfKelch13 A578S, D464N and Q613H PfKelch13 N458Y, Y493H, R539T, I543T, R561H and C580Y
30	Dokunmu TM, Adjekukor CU, Yakubu OF, Bello AO, Adekoya JO, Akinola O, Amoo EO, Adebayo AH. Asymptomatic malaria infections and Pfmdr1 mutations in an endemic area of Nigeria. Malar J. 2019 Jun 27;18(1):218. doi: 10.1186/s12936-019-2833-8. PMID: 31248414; PMCID: PMC6598231.	2019	Ota	Ogun State	South West	Pfmdr1 N86Y, 1246Y
31	Ikegbunam MN, Nkonganyi CN, Thomas BN, Esimone CO, Velavan TP, Ojurongbe O. Analysis of Plasmodium falciparum Pfcrt and Pfmdr1 genes in parasite isolates from asymptomatic individuals in Southeast Nigeria 11 years after withdrawal of chloroquine. Malar J. 2019 Oct 7;18(1):343. doi: 10.1186/s12936-019-2977-6. PMID: 31590670; PMCID: PMC6781387.	2019	Nnewi town	Anambra State	South East	Pfcrt 76T, 75E & 74I; Pfmdr1 86Y, 184F & 1246Y
32	Ojurongbe O, Nguetse CN, Fayemiwo SA, Falade CO, Ojurongbe TA, Thomas BN, Meyer CG, Velavan TP. High prevalence of dihydrofolate reductase gene mutations in Plasmodium falciparum parasites among pregnant women in Nigeria after reported use of sulfadoxine-pyrimethamine. Pathog Glob Health. 2018 Mar;112(2):86-92. doi: 10.1080/20477724.2017.1422615. Epub 2018 Jan 10. PMID: 29318942; PMCID: PMC605681…	2018	General Hospital, Ikirun	Osun State	South West	Pfdhfr (N51I, C59R, and S108N)
33	Esu E, Tacoli C, Gai P, Berens-Riha N, Pritsch M, Loescher T, Meremikwu M. Prevalence of the Pfdhfr and Pfdhps mutations among asymptomatic pregnant women in Southeast Nigeria. Parasitol Res. 2018 Mar;117(3):801-807. doi: 10.1007/s00436-018-5754-5. Epub 2018 Jan 13. PMID: 29332155.	2018		Calabar State	South South	Pfdhfr S108N, N51I & C59R, Pfdhps S436A, A437G, A581G & A613S, Pfdhfr I164L, Pfdhps K540E
34	Idowu AO, Bhattacharyya S, Gradus S, Oyibo W, George Z, Black C, Igietseme J, Azenabor AA. Plasmodium falciparum Treated with Artemisinin-based Combined Therapy Exhibits Enhanced Mutation, Heightened Cortisol and TNF-α Induction. Int J Med Sci. 2018 Sep 7;15(13):1449-1457. doi: 10.7150/ijms.27350. PMID: 30443164; PMCID: PMC6216064.	2018	Lagos	Lagos State	South West	PfKelch13 K189T; Pfmdr1 Y184F
35	Monjol BE, Useh MF. Detection of Plasmodium falciparum chloroquine resistance transporter (PfCRT) mutant gene amongst malaria-infected pregnant women in Calabar, Nigeria. Ann Parasitol. 2017;63(4):323-330. doi: 10.17420/ap6304.119. PMID: 29419995.	2017		Calabar	South South	Pfcrt K76T
36	Muhammad RH, Nock IH, Ndams IS, George JB, Deeni Y. Distribution of pfmdr1 and pfcrt chloroquine drug resistance alleles in north-western Nigeria. Malariaworld J. 2017 Aug 1;8:15. PMID: 34532238; PMCID: PMC8415075.	2017		Jigawa, Kebbi, Kaduna, Kano, Kastina	North West	Pfcrt K76T, Pfmdr1 N86Y
37	Agomo CO, Oyibo WA, Sutherland C, Hallet R, Oguike M. Assessment of Markers of Antimalarial Drug Resistance in Plasmodium falciparum Isolates from Pregnant Women in Lagos, Nigeria. PLoS One. 2016 Jan 25;11(1):e0146908. doi: 10.1371/journal.pone.0146908. PMID: 26808627; PMCID: PMC4726598.	2016	Lagos	Lagos State	South West	Pfcrt K76T, Pfmdr1 Y184F and Pfmdr1 N86Y, Pfdhfr S108N
38	Oguike MC, Falade CO, Shu E, Enato IG, Watila I, Baba ES, Bruce J, Webster J, Hamade P, Meek S, Chandramohan D, Sutherland CJ, Warhurst D, Roper C. Molecular determinants of sulfadoxine-pyrimethamine resistance in Plasmodium falciparum in Nigeria and the regional emergence of dhps 431V. Int J Parasitol Drugs Drug Resist. 2016 Dec;6(3):220-229. doi: 10.1016/j.ijpddr.2016.08.004. Epub 2016 Sep 29. …	2016		Maiduguri, Ibadan, Benin & Enugu	North East, South West, South South, South East
39	Oladipo OO, Wellington OA, Sutherland CJ. Persistence of chloroquine-resistant haplotypes of Plasmodium falciparum in children with uncomplicated Malaria in Lagos, Nigeria, four years after change of chloroquine as first-line antimalarial medicine. Diagn Pathol. 2015 Apr 28;10:41. doi: 10.1186/s13000-015-0276-2. PMID: 25928117; PMCID: PMC4411931.	2015	St. Kizito Primary Health Centre, Lekki, and Massey Street Children’s Hospital Lagos Island	Lagos State	South West	Pfcrt 72-76, Pfmdr1 at codons 86, 184 Pfmdr1 1034, 1042 and 1246
40	Balogun ST, Sandabe UK, Bdliya DN, Adedeji WA, Okon KO, Fehintola FA. Asymptomatic falciparum malaria and genetic polymorphisms of Pfcrt K76T and Pfmdr1 N86Y among almajirai in northeast Nigeria. J Infect Dev Ctries. 2015 Mar 31;10(3):290-7. doi: 10.3855/jidc.6853. PMID: 27031449.	2015	Maiduguri	Borno State	North East	Pfcrt K76T and Pfmdr1 N86Y
41	Olukosi YA, Oyebola MK, Ajibaye O, Orok BA, Aina OO, Agomo CO, Iwalokun BA, Akindele SK, Enya VNV, Okoh HI. Persistence of markers of chloroquine resistance among P. falciparum isolates recovered from two Nigerian communities. Malariaworld J. 2014 Feb 26;5:3. doi: 10.5281/zenodo.10878545. PMID: 38764795; PMCID: PMC11100369.	2014	Lekki and Ijede	Lagos State	South West	Pfcrt K76T Pfmdr1 N86Y
42	Bustamante C, Folarin OA, Gbotosho GO, Batista CN, Mesquita EA, Brindeiro RM, Tanuri A, Struchiner CJ, Sowunmi A, Oduola A, Wirth DF, Zalis MG, Happi CT. In vitro-reduced susceptibility to artemether in P. falciparum and its association with polymorphisms on transporter genes. J Infect Dis. 2012 Aug 1;206(3):324-32. doi: 10.1093/infdis/jis359. Epub 2012 May 21. PMID: 22615315; PMCID: PMC3490696.	2012	College of Medicine, University of Ibadan	Oyo State	South West	Pfcrt 72-76; Pfmdr1 86Y; Pfmrp S437A; PF13_0271; PFE0775C V421L and S263P
43	Gbotosho GO, Folarin OA, Bustamante C, da Silva LH, Mesquita E, Sowunmi A, Zalis MG, Oduola AM, Happi CT. Different patterns of pfcrt and pfmdr1 polymorphisms in P. falciparum isolates from Nigeria and Brazil: the potential role of antimalarial drug selection pressure. Am J Trop Med Hyg. 2012 Feb;86(2):211-3. doi: 10.4269/ajtmh.2012.11-0368. PMID: 22302850; PMCID: PMC3269269.	2012			South West	Pfcrt 72-76; Pfmdr1 N86Y
44	Folarin OA, Bustamante C, Gbotosho GO, Sowunmi A, Zalis MG, Oduola AM, Happi CT. In vitro amodiaquine resistance and its association with mutations in pfcrt and pfmdr1 genes of Plasmodium falciparum isolates from Nigeria. Acta Trop. 2011 Dec;120(3):224-30. doi: 10.1016/j.actatropica.2011.08.013. Epub 2011 Sep 6. PMID: 21920347; PMCID: PMC3214618.	2011	College of Medicine, University of Ibadan	Oyo State	South West	Pfcrt 72-76, Pfmdr1 N86Y
45	Ojurongbe O, Oyedeji SI, Oyibo WA, Fagbenro-Beyioku AF, Kun JF. Molecular surveillance of drug-resistant Plasmodium falciparum in two distinct geographical areas of Nigeria. Wien Klin Wochenschr. 2010 Dec;122(23-24):681-5. doi: 10.1007/s00508-010-1484-0. Epub 2010 Nov 12. PMID: 21120702.	2010	Osogbo and Lafia	Osun State and Nasarawa State	South West and North Central	Pfcrt 72-76; Pfmdr1 N86Y; Pfdhfr I51, R59 and N108
46	Happi CT, Gbotosho GO, Folarin OA, Sowunmi A, Hudson T, O'Neil M, Milhous W, Wirth DF, Oduola AM. Selection of Plasmodium falciparum multidrug resistance gene 1 alleles in asexual stages and gametocytes by artemether-lumefantrine in Nigerian children with uncomplicated falciparum malaria. Antimicrob Agents Chemother. 2009 Mar;53(3):888-95. doi: 10.1128/AAC.00968-08. Epub 2008 Dec 15. PMID: 190750…	2009	College of Medicine, University of Ibadan	Oyo State	South West	Pfmdr1 N86Y, Y184F, S1034C, N1042D & D1246Y
47	Folarin OA, Gbotosho GO, Sowunmi A, Olorunsogo OO, Oduola AM, Happi TC. Chloroquine Resistant Plasmodium falciparum in Nigeria: Relationship between pfcrt and pfmdr1 Polymorphisms, In-Vitro Resistance and Treatment Outcome. Open Trop Med J. 2008;1:74-82. doi: 10.2174/1874315300801010074. PMID: 19953193; PMCID: PMC2785046.	2008	College of Medicine, University of Ibadan	Oyo State	South West	PfcrtK76T; Pfmdr1 N86Y & 184Y
48	Agbonlahor DE, Mirabeau TY, Faith O, Inoigbe OP, Samuel TK, Clarence YS. High prevalence of Plasmodium falciparum Pfmdr1 86Y mutant gene in sickle cell disease in Nigeria. J Microbiol Immunol Infect. 2008 Oct;41(5):393-6. PMID: 19122920.	2008			South South	Pfmdr1 N86Y
49	Ojurongbe O, Ogungbamigbe TO, Fagbenro-Beyioku AF, Fendel R, Kremsner PG, Kun JF. Rapid detection of Pfcrt and Pfmdr1 mutations in Plasmodium falciparum isolates by FRET and in vivo response to chloroquine among children from Osogbo, Nigeria. Malar J. 2007 Apr 11;6:41. doi: 10.1186/1475-2875-6-41. PMID: 17428334; PMCID: PMC1855061.	2007	Osogbo	Osun State	South West	Pfcrt K76T Pfmdr1 N86Y
50	Sowunmi A, Gbotosho GO, Happi CT, Adedeji AA, Bolaji OM, Fehintola FA, Fateye BA, Oduola AM. Enhancement of the antimalarial efficacy of amodiaquine by chlorpheniramine in vivo. Mem Inst Oswaldo Cruz. 2007 Jun;102(3):417-9. doi: 10.1590/s0074-02762007005000038. PMID: 17568949.	2007	Ibadan	Oyo State	South West	Pfcrt K76T and pfmdr1 N86Y
51	Happi CT, Gbotosho GO, Folarin OA, Bolaji OM, Sowunmi A, Kyle DE, Milhous W, Wirth DF, Oduola AM. Association between mutations in Plasmodium falciparum chloroquine resistance transporter and P. falciparum multidrug resistance 1 genes and in vivo amodiaquine resistance in P. falciparum malaria-infected children in Nigeria. Am J Trop Med Hyg. 2006 Jul;75(1):155-61. PMID: 16837724.	2006			South West	Pfcrt K76T & Pfmdr1 N86Y
52	Happi CT, Gbotosho GO, Folarin OA, Akinboye DO, Yusuf BO, Ebong OO, Sowunmi A, Kyle DE, Milhous W, Wirth DF, Oduola AM. Polymorphisms in Plasmodium falciparum dhfr and dhps genes and age related in vivo sulfadoxine-pyrimethamine resistance in malaria-infected patients from Nigeria. Acta Trop. 2005 Sep;95(3):183-93. doi: 10.1016/j.actatropica.2005.06.015. PMID: 16023986.	2005	College of Medicine, University of Ibadan	Oyo State	South West	Pfdhfr Asn-108, Ile-51, Arg-59 Pfdhps Gly-437, Glu-540
53	Happi TC, Thomas SM, Gbotosho GO, Falade CO, Akinboye DO, Gerena L, Hudson T, Sowunmi A, Kyle DE, Milhous W, Wirth DF, Oduola AM. Point mutations in the pfcrt and pfmdr-1 genes of Plasmodium falciparum and clinical response to chloroquine, among malaria patients from Nigeria. Ann Trop Med Parasitol. 2003 Jul;97(5):439-51. doi: 10.1179/000349803235002489. PMID: 12930607.	2003		Ibadan	South West	Pfcrt K76T, Pfmdr1 N86Y Pfmdr1 Y1246
